# Different responses to neoadjuvant chemotherapy in urothelial carcinoma molecular subtypes

**DOI:** 10.1101/2021.05.11.21255912

**Authors:** Gottfrid Sjödahl, Johan Abrahamsson, Karin Holmsten, Carina Bernardo, Gunilla Chebil, Pontus Eriksson, Iva Johansson, Petter Kollberg, Claes Lindh, Kristina Lövgren, Nour-al-Dain Marzouka, Hans Olsson, Mattias Höglund, Anders Ullén, Fredrik Liedberg

**Affiliations:** Department of Translational Medicine, Lund University, Malmö and Department of Urology Skåne University Hospital, Malmö, Sweden; Department of Oncology-Pathology, Karolinska Institutet and Department of Oncology, Capio S:t Göran Hospital, Stockholm, Sweden; Division of Oncology and Pathology, Department of Clinical Sciences, Lund University, Lund, Sweden; Department of Pathology and Cytology, Karolinska University Hospital, Stockholm, Sweden; Department of Pathology, Linköping University Hospital; Department of Oncology-Pathology, Karolinska Institutet and Department of Pelvic Cancer, Genitourinary Oncology and Urology unit, Karolinska University Hospital, Stockholm, Sweden

## Abstract

For muscle-invasive bladder cancer (MIBC), there are no tissue biomarkers in clinical use that identify patients sensitive or resistant to neoadjuvant chemotherapy. The present study investigates how molecular subtypes impact pathological response and survival in 149 patients receiving preoperative cisplatin-based chemotherapy. Tumor classification was performed by transcriptomic profiling and by a 13-marker immunostaining panel. Furthermore, we explored differential gene expression and chemotherapy response beyond molecular subtypes. Tumors with Genomically Unstable (GU) and Urothelial-like (Uro) subtypes had higher proportions of pathological response and superior survival outcomes as compared to the Basal-Squamous (Ba/Sq) subtype following neoadjuvant chemotherapy and radical cystectomy. Based on our findings, we suggest that urothelial cancer of the luminal-like GU- and Uro-subtypes are more responsive to cisplatin-based chemotherapy. We also found the gene coding for osteopontin (*SPP1*) to display a subtype-dependent effect on chemotherapy response, confirmed at the protein level by immunohistochemistry. Combined analyses of second-generation, subtype-specific biomarkers may be an additional way forward to develop a more precision-based treatment approach for neoadjuvant chemotherapy in MIBC.
