## Supplementary data file for "Different responses to neoadjuvant chemotherapy in urothelial carcinoma molecular subtypes"

### Sheet: Supplementary Data
GEO Sample ID	CEL file	Age group (years)	Sex	Cohort	cTNM chemostart	TURB path grade (WHO99)	TURB path LVI	TURB path keratinization	TURB path cis	TURB path necrosis	Histologic Variant	LundTax RNA subtype	LundTax IHC subtype	Consensus subtype	Regimen type	Number of courses	Pathologic response	pDS Martini et al	RC pTN	RFS event	RFS time (months)	CSS event	CSS time (months)	OS event	OS time (months)	p53_eval_2cores	p53_eval_conc	p53_eval_pattern	Comb_Rb_p53_status	RB_alt_status	p16_alt_status	IHC_SPP1_Tum (0-9)	IHC_SPP1_Str (0-3)	IHC_CCND1 (0-2.7)	IHC_CDH1 (0-2.7)	IHC-EPCAM (0-2.7)	IHC_FGFR3 (0-3)	IHC_FOXA1 (0-3)	IHC_GATA3 (0-2.7)	IHC_KRT14 (0-2.7)	IHC_KRT5 (0-2.7)	IHC_p16 (0-3)	IHC_RB1 (0-9)	IHC_TUBB2B (0-3)	IHC_VIM (0-2.7)	IHC_ZEB2 (0-3)
BLCA_Cx_73	p1404_73.CEL	65-70	Male	neoadjuvant	cT3N0M0	G3	1	0	1	0	0	GU	GU	LumU	MVAC	4	no pR	0	pT4aN2	1	8	1	13	1	13	WT, WT	Conc	WT	ALT	1	0	2.5	2.5	0.6	2.7	2.7	0.5	3	2.7	0	0	1.5	0	1	1.25	0
BLCA_Cx_101	p1404_101.CEL	60-65	Male	neoadjuvant	cT3bN0M0	G2	0	1	0	0	1	UroA	Uro	LumP	MVAC	4	pCR	4	pT0N0	0	104	0	104	0	104	WT, WT	Conc	WT	WT	0	1	2	1	1	2.7	2.4	0	1	2.25	0.2	0.65	1	8.5	0	0	0
BLCA_Cx_118	p1404_118.CEL	45-50	Female	neoadjuvant	cT3N0M0	G3	N/A	0	0	1	0	UroB	Uro	BASQ	MVAC	3	no pR	0	pT3aN2	1	1	1	8	1	8	WT, WT	Conc	WT	WT	0	1	0	0	1.65	2.7	2.25	3	3	2.25	0.5	2.7	1	9	0	0	0
BLCA_Cx_123	p1404_123_re.CEL	70-75	Male	neoadjuvant	cT2N0M0	G3	0	0	0	1	0	Ba/Sq	GU	BASQ	MVAC	3	pCR	3	pT0N0	0	85	0	85	0	85	OE, OE	Conc	ALT	ALT	1	0	1	0	0.1	1.35	2.7	3	1.5	0.7	0.45	2.7	2	0	0	0	0
BLCA_Cx_130	p1404_130.CEL	65-70	Male	neoadjuvant	cT2N0M0	N/A	1	N/A	1	N/A	0	GU	GU	LumNS	MVAC	2	no pR	0	pT3aN2	1	5	1	22	1	22	WT, N/A	Single	WT	ALT	1	0	4	2.5	0	2.55	2.7	0	1	2	0	0	2	0	0	1	0
BLCA_Cx_131	p1404_131_re.CEL	60-65	Male	neoadjuvant	cT2N0M0	G3	1	0	1	1	1	GU	GU	LumU	MVAC	3	pCR	3	pT0N0	0	82	0	82	0	82	WT, WT	Conc	WT	ALT	1	0	0.5	1	0	1.45	2.05	0	1.5	0.9	1.35	1.35	2	0	0	0	0
BLCA_Cx_134	p1404_134_re.CEL	55-60	Male	induktion	cT4bN0M0	G3	1	1	0	0	1	GU	GU	StromaRich	MVAC	6	no pR	0	pT3aN1	1	3	1	10	1	10	OE, N/A	Single	ALT	ALT	1	0	2	1	0	2.7	2.55	0	2	1.1	0.15	0.3	2	0	0	0.1	0
BLCA_Cx_143	p1404_143_re.CEL	65-70	Male	neoadjuvant	cT3bN0M0	G3	0	1	0	1	1	Ba/Sq	GU	StromaRich	MVAC	4	no pR	1	pT2N0	0	2	0	1	1	1	OE, WT	Disc	N/A	ALT	1	0	1	0.5	0.05	1.85	1.95	0.5	1	1.05	1.2	1.65	2.5	0	0.5	0.2	0
BLCA_Cx_156	p1404_156.CEL	65-70	Male	induktion	cT3N2M0	G3	0	1	0	1	1	Ba/Sq	Ba/Sq	BASQ	MVAC	4	no pR	0	pT3aN0	1	6	1	6	1	6	WT, WT	Conc	WT	WT	0	1	3	0.5	0.9	1.1	1.4	0	0.3	0.2	1.5	1.95	1	9	0	0.15	0
BLCA_Cx_178	p1404_178.CEL	65-70	Male	neoadjuvant	cT2N0M0	G2	0	0	0	0	0	UroA	Uro	LumP	MVAC	4	no pR	0	pT3aN1	1	14	1	15	1	15	WT, WT	Conc	WT	WT	0	1	0.5	0	1.95	2.7	2.55	3	3	2.7	0	0.3	0	9	0	0	0
BLCA_Cx_187	p1404_187.CEL	70-75	Male	neoadjuvant	cT2N0M0	G3	0	0	0	1	0	NE-like	NE-like	StromaRich	MVAC	4	pCR	3	pT0N0	0	92	0	92	0	92	WT, WT	Conc	WT	ALT	1	0	2	0	0	0.25	2.25	0	1	0.15	0	0	3	0.5	3	0.1	0
BLCA_Cx_197	p1419_197.CEL	60-65	Male	neoadjuvant	cT3N0M0	G3	1	1	0	1	0	NE-like	GU	BASQ	MVAC	4	no pR	0	pT3aN0	1	6	1	18	1	18	OE, OE	Conc	ALT	ALT	1	0	2.5	1.5	0.2	2.55	2.55	0	0	0	0	0.35	2	0	1	0.45	0
BLCA_Cx_198	p1419_198.CEL	65-70	Male	neoadjuvant	cT3N0M0	G3	1	1	N/A	1	0	UroB	Ba/Sq	LumP	MVAC	4	no pR	0	pT2bN1	1	3	1	6	1	6	WT, OE	Disc	N/A	N/A	0	1	3	0	0.8	2.7	1.45	1	0	0.5	1.35	1.65	0	8.5	0	0.1	0
BLCA_Cx_200	p1419_200.CEL	70-75	Male	neoadjuvant	cT2N0M0	Gx	0	0	0	0	1	NE-like	NE-like	NE_like	Other	3	pCR	3	pT0N0	0	87	0	87	0	87	OE, OE	Conc	ALT	ALT	1	0	0	0	0	1.6	2.7	0	0	0.1	0	0	1.5	0	1.5	0.4	0
BLCA_Cx_201	p1419_201.CEL	65-70	Female	induktion	cT3N1M0	G3	0	0	0	1	0	UroC	Uro	LumU	MVAC	4	pPR	4	pTCisN0	0	119	0	119	0	119	CA, CA	Conc	ALT	ALT	0	1	0	0.5	0.9	2.7	2.7	2.5	2	2.4	0	0	0.5	8.5	0	0.15	0
BLCA_Cx_204	p1419_204.CEL	55-60	Male	induktion	cT4bN0M0	G3	1	0	0	0	0	GU	GU	StromaRich	MVAC	6	no pR	1	pT3aNx	1	9	1	12	1	12	OE, OE	Conc	ALT	ALT	1	0	5	0.5	0.1	2.7	2.55	2	2	2.7	0	0.15	3	0	0	0	0
BLCA_Cx_212	p1419_212.CEL	55-60	Male	neoadjuvant	cT2N0M0	G3	0	0	1	0	0	GU	GU	StromaRich	MVAC	4	pPR	2	pTCisN0	0	104	0	104	0	104	N/A, N/A	N/A	N/A	ALT	1	0	9	0	0.3	2.7	2.7	0	2	1	0	0	2	0	0	1	0
BLCA_Cx_219	p1419_219.CEL	65-70	Male	neoadjuvant	cT3bN0M0	G3	0	0	1	0	0	Mes-like	GU	BASQ	MVAC	4	pCR	4	pT0N0	0	95	0	95	0	95	N/A, OE	Single	ALT	ALT	1	0	0	0	0	0.6	2.25	0	0	0	0	1.75	3	0	0	0.2	0
BLCA_Cx_234	p1419_234.CEL	55-60	Male	neoadjuvant	cT3bN0M0	G3	0	1	0	1	0	Ba/Sq	Ba/Sq	BASQ	MVAC	6	no pR	1	pT2bN0	1	3	1	9	1	9	WT, WT	Conc	WT	WT	0	1	2	2	0.75	1.8	1.8	0	0.5	0	2.25	2.4	1	5	0	2.4	1.5
BLCA_Cx_240	p1419_240.CEL	55-60	Female	neoadjuvant	cT3N0M0	G3	1	0	1	1	0	UroC	Uro	StromaRich	MVAC	4	no pR	1	pT2aN0	0	81	0	81	0	81	WT, WT	Conc	WT	WT	0	1	0	0.5	1.05	2.4	2.55	1.5	2.5	2.55	0.3	0.3	1	9	0	0	0
BLCA_Cx_241	p1419_241.CEL	75-80	Male	induktion	cT2N2M0	G3	1	1	0	1	0	UroA	Uro	LumP	MVAC	5	no pR	0	pTaN1	1	4	1	13	1	13	WT, WT	Conc	WT	WT	0	1	1	0	1.9	2.7	2.7	0	3	2.7	0.15	0	1	9	0	0	0
BLCA_Cx_244	p1419_244.CEL	65-70	Male	neoadjuvant	cT3bN0M0	G3	0	0	0	1	0	UroB	Ba/Sq	LumP	MVAC	5	no pR	0	pT3aN0	1	20	0	94	0	94	OE, OE	Conc	ALT	ALT	0	1	6	0	0.1	1.8	2.55	2.5	0	0.8	1.8	2.1	1	9	0	0	0
BLCA_Cx_247	p1419_247.CEL	50-55	Female	induktion	cT2N2M0	G3	1	1	0	1	0	GU	Uro	LumU	MVAC	3	no pR	0	pT2N2	1	14	1	21	1	21	WT, WT	Conc	WT	WT	0	1	3	0	0.45	2.25	2.7	0.5	0.5	1.55	0	0	1	9	0.5	0.1	0
BLCA_Cx_248	p1419_248.CEL	70-75	Male	neoadjuvant	cT2N0M0	G3	0	1	0	0	0	GU	GU	LumP	MVAC	4	pCR	3	pT0N0	0	32	0	32	1	32	CA, CA	Conc	ALT	ALT	1	0	2	0.5	1.5	1.25	2.7	0.5	0.2	1.85	0.4	0	3	2.5	0.5	0	0
BLCA_Cx_255	p1419_255.CEL	55-60	Male	neoadjuvant	cT4aN0M0	G3	0	0	0	0	0	UroC	Uro	LumNS	MVAC	4	no pR	0	pT4aN2	1	3	1	17	1	17	WT, WT	Conc	WT	WT	0	1	0	0	1.15	2.7	2.7	0	3	2.7	0	0.45	1	8.5	0	0	0
BLCA_Cx_256	p1419_256.CEL	50-55	Male	neoadjuvant	cT4aN0M0	G3	1	0	0	1	0	UroC	Uro	LumNS	GemCis	4	no pR	0	pT4aN2	1	4	1	24	1	24	WT, OE	Disc	N/A	N/A	0	1	0	0	1.95	2.7	2.25	1.5	3	2.7	0.15	0.15	1	9	0	0	0
BLCA_Cx_258	p1419_258.CEL	70-75	Male	neoadjuvant	CT3bN0M0	G3	0	0	0	0	0	UroA	Uro	StromaRich	MVAC	4	pCR	4	pT0N0	N/A	N/A	N/A	N/A	N/A	N/A	WT, WT	Conc	WT	WT	0	1	0	0.5	1.65	2.7	2.7	1	0.75	2.4	0.55	1.95	1	9	0	0.05	0
BLCA_Cx_262	p1419_262.CEL	75-80	Male	induktion	cT3bN1M0	G3	1	N/A	0	1	0	Ba/Sq	Ba/Sq	BASQ	MVAC	4	no pR	0	pT3bN3	1	4	1	22	1	22	WT, WT	Conc	WT	WT	0	0	1	1	0.4	2.7	2.55	1	0	0.2	2.25	2.25	1.5	9	0	0.7	0
BLCA_Cx_268	p1419_269.CEL	65-70	Male	induktion	cT2N1M0	G3	1	0	0	1	0	UroB	N/A	StromaRich	MVAC	4	no pR	1	pT2bN0	0	112	0	112	0	112	OE, OE	Conc	ALT	ALT	0	1	6.5	0.5	2.7	2.7	N/A	N/A	N/A	0.45	1.8	0.9	1	9	N/A	1.4	0
BLCA_Cx_280	p1419_290.CEL	75-80	Male	induktion	cT3N2M0	G3	0	0	0	0	1	NE-like	Mes-like	NE_like	MVAC	4	pCR	5	pT0N0	0	116	0	116	0	116	OE, OE	Conc	ALT	ALT	1	0	0	0	0.25	1.35	0.9	0	0.5	0	0	0	2.5	0	2	1.95	2.5
BLCA_Cx_285	p1419_295.CEL	50-55	Male	induktion	cT4bN1M0	G3	0	1	0	1	0	Ba/Sq	Ba/Sq	BASQ	MVAC	4	no pR	3	pT2aN0	1	7	1	9	1	9	CA, CA	Conc	ALT	ALT	1	0	2	1	0.05	2.25	1.65	0	0.15	0.3	2.55	2.55	2	0	0	2.4	0
BLCA_Cx_305	p1419_327.CEL	70-75	Male	neoadjuvant	cT3N0M0	G3	1	0	0	1	0	UroB	Uro	LumP	MVAC	2	no pR	0	pT2bN1	1	21	1	25	1	25	WT, WT	Conc	WT	WT	0	1	0	0	2.1	2.7	2.7	1.5	2	2.7	0	0.3	0	8.5	0	0	0
BLCA_Nac_2	p1712_2.CEL	70-75	Male	induktion	cT1N3M1	G3	0	0	0	1	0	Ba/Sq	Uro	BASQ	MVAC	6	pCR	3	pT0N0	0	62	0	62	0	62	CA, CA	Conc	ALT	ALT	0	1	4.5	0	1.3	2.25	2.55	2.5	3	0.2	0.15	2.1	0	7	0	0	0
BLCA_Nac_3	p1712_3.CEL	65-70	Male	neoadjuvant	cT3N0M0	G3	1	0	0	1	0	GU	GU	LumU	MVAC	4	pCR	4	pT0N0	1	42	1	46	1	46	WT, WT	Conc	WT	ALT	1	0	2.5	0.5	0	2.7	2.7	0	0	2.7	0	0	3	0	1.5	0	0
BLCA_Nac_4	p1712_4.CEL	65-70	Male	neoadjuvant	cT2N0M0	G3	1	0	0	1	0	GU	GU	LumU	MVAC	3	no pR	0	pT2aN0	0	62	0	62	0	62	WT, WT	Conc	WT	ALT	1	0	5.5	0.5	0	2.7	2.7	0.5	1.5	2.55	0	0	3	0	0	0	0
BLCA_Nac_5	p1712_5.CEL	50-55	Male	neoadjuvant	cT2N0M0	G3	1	0	0	0	0	GU	GU	StromaRich	MVAC	3	pCR	3	pT0N0	0	67	0	67	0	67	OE, OE	Conc	ALT	ALT	1	0	2	0	0	2.7	2.7	1.5	1	2.1	0.9	0	3	0	0	0	0
BLCA_Nac_6	p1712_6.CEL	70-75	Male	induktion	cT3N1M0	G3	0	1	1	1	0	UroB	Uro	LumP	GemCis	2	no pR	0	pT4N2	1	3	1	4	1	4	WT, WT	Conc	WT	WT	0	1	1	1	1.4	1.7	1.95	2.5	1	1.5	0.45	2.4	0	9	0	0	0
BLCA_Nac_7	p1712_7.CEL	60-65	Female	neoadjuvant	cT3N0M0	G3	1	1	0	1	0	Ba/Sq	Ba/Sq	BASQ	GemCis	3	no pR	0	pT3aN0	1	4	1	9	1	9	OE, OE	Conc	ALT	ALT	1	0	3	0.5	0	2.25	1.65	0	0	1.45	2.4	2.25	3	0	0.5	0.9	0
BLCA_Nac_8	p1712_8.CEL	60-65	Female	induktion	cT2N1M0	G3	1	1	0	1	0	GU	GU	StromaRich	MVAC	3	no pR	0	pT2aN1	0	78	0	78	0	78	OE, OE	Conc	ALT	ALT	1	0	1.5	0	0.2	2.7	2.7	0.5	2	1.1	0.25	0.9	3	0	0	0	0.5
BLCA_Nac_9	p1712_9.CEL	60-65	Male	neoadjuvant	cT3N0M0	G3	1	1	0	1	1	UroA	Uro	LumP	GemCis	3	pCR	4	pT0N0	0	97	0	97	0	97	WT, WT	Conc	WT	WT	0	0	0	0	1.4	2.7	2.4	1	2.5	2.55	1.25	0.15	2	9	0	0	0
BLCA_Nac_10	p1712_10.CEL	50-55	Male	neoadjuvant	cT4aN0M0	G3	0	0	1	1	0	UroC	Uro	LumNS	GemCis	3	pPR	3	pT1N0	1	35	1	52	1	52	OE, OE	Conc	ALT	ALT	0	0	1	0	1.5	2.7	2.7	0.5	2.5	2.7	0.3	0	2	9	0	0	0
BLCA_Nac_11	p1712_11.CEL	60-65	Female	neoadjuvant	cT3N0M0	G3	0	0	1	1	1	NE-like	GU	NE_like	GemCis	3	no pR	0	pT3N0	1	6	1	14	1	14	N/AWT	Single	WT	ALT	1	0	2	2	0	2.7	2.7	0	0.5	0.1	0	0	3	0	1.5	0.1	0
BLCA_Nac_12	p1712_12.CEL	70-75	Male	neoadjuvant	cT2N0M0	G3	0	0	0	1	0	UroA	GU	LumP	MVAC	3	pCR	3	pT0N0	0	51	0	51	0	51	N/A	N/A	N/A	ALT	1	0	N/A	N/A	0	2.7	2.7	1	2	2.7	0	0	3	0	0	0.2	0
BLCA_Nac_13	p1712_13.CEL	60-65	Male	neoadjuvant	cT4aN0M0	G3	0	0	0	1	0	UroA	Uro	LumP	GemCis	3	no pR	0	pT4N1	1	3	0	4	1	4	CA, CA	Conc	ALT	ALT	0	1	1	1	0	2.7	2.7	0.5	0.5	0.9	0	0	0	9	0	0.1	0
BLCA_Nac_14	p1712_14.CEL	60-65	Male	neoadjuvant	cT3N0M0	G3	0	0	0	0	1	Mes-like	GU	StromaRich	GemCis	3	no pR	1	pT2bN0	0	84	0	84	0	84	WT, WT	Conc	WT	ALT	1	0	2.5	0.5	0.1	1.35	1.35	0	1	1.75	1.2	0.3	3	0	0.5	1.35	1
BLCA_Nac_15	p1712_15.CEL	60-65	Male	neoadjuvant	cT3N0M0	G3	1	0	0	0	0	GU	GU	LumU	GemCis	3	no pR	1	pT2N0	0	70	0	70	0	70	WT, OE	Disc	N/A	ALT	1	0	1.5	0	0.05	2.1	2.1	0	0	1.95	1.2	1.65	3	1	0	0	0.5
BLCA_Nac_16	p1712_16.CEL	70-75	Male	neoadjuvant	cT3N0M0	G3	1	0	1	1	0	UroA	Uro	LumP	GemCis	3	no pR	0	pT3N2	0	5	0	5	1	5	WT, N/A	Single	WT	WT	0	1	5	0	0.95	2.7	2.7	2	2	2.15	0	0	0	9	0	0.5	0
BLCA_Nac_17	p1712_17.CEL	65-70	Male	neoadjuvant	cT2N0M0	G2	0	0	1	1	0	UroA	Uro	LumNS	GemCis	3	pCR	3	pT0N0	0	103	0	103	0	103	WT, WT	Conc	WT	WT	0	1	2.5	1	1	2.7	2.7	0.5	1.5	2.4	0.3	0.15	0	9	0	0	0
BLCA_Nac_18	p1712_18.CEL	60-65	Female	neoadjuvant	cT2N0M0	G3	0	1	0	1	0	Ba/Sq	Ba/Sq	BASQ	GemCis	3	no pR	0	pT2bN2	0	118	0	118	0	118	WT, WT	Conc	WT	WT	0	0	1.5	0	0	1.3	2.25	1.5	1.5	0.25	2.7	2.7	3	5	0.5	0	0
BLCA_Nac_19	p1712_19.CEL	65-70	Female	neoadjuvant	cT4aN0M0	G3	1	0	1	1	0	UroA	Uro	StromaRich	GemCis	3	no pR	0	pT4aN0	1	11	1	11	1	11	WT, WT	Conc	WT	WT	0	1	0	0	0.3	2.7	2.25	3	1	2.7	0	0.3	0	9	0	0	0
BLCA_Nac_22	p1712_22.CEL	45-50	Female	neoadjuvant	cT2N0M0	G3	0	1	0	1	0	Ba/Sq	NE-like	BASQ	GemCis	3	pCR	3	pT0N0	1	27	1	36	1	36	WT, WT	Conc	WT	ALT	1	0	1.5	2	0	0.9	2.7	0	0	0	0.45	0.15	3	0	0	0.1	0.5
BLCA_Nac_23	p1712_23.CEL	55-60	Male	neoadjuvant	cT3N0M0	G3	0	0	0	0	0	UroC	Uro	LumNS	GemCis	3	pPR	3	pTaN0	1	14	1	31	1	31	WT, WT	Conc	WT	WT	0	1	0	0	0.7	2.7	2.55	1.5	2.5	2.55	0	0	1	9	0	0	0
BLCA_Nac_24	p1712_24.CEL	70-75	Male	neoadjuvant	cT3bN0M0	G3	1	0	0	1	1	GU	Uro	StromaRich	MVAC	5	no pR	0	pT3bN0	1	14	1	42	1	42	N/A, OE	Single	ALT	ALT	0	1	7	3	0.1	1.8	2.7	0	0.5	0	0	0.1	0.6	9	0	0.15	0
BLCA_Nac_25	p1712_25.CEL	65-70	Male	neoadjuvant	cT2N0M0	G3	0	0	0	1	0	UroB	Uro	LumP	MVAC	3	pCR	3	pT0N0	0	73	0	73	0	73	WT, WT	Conc	WT	WT	0	1	1	0	0.2	2.7	1.8	2.5	1	2.7	0.75	1.65	0	9	0.5	0	0.5
BLCA_Nac_26	p1712_26.CEL	70-75	Male	neoadjuvant	cT2N0M0	G3	1	0	0	0	0	NE-like	Ba/Sq	BASQ	MVAC	3	pCR	3	pT0N0	0	59	0	59	0	59	OE, OE	Conc	ALT	ALT	1	0	3	1	0.25	2.7	2.7	1	1.5	0.95	1.8	2.4	3	0	0	0	0
BLCA_Nac_27	p1712_27.CEL	40-45	Male	neoadjuvant	cT2N0M0	G3	1	0	0	1	0	UroC	Uro	LumU	MVAC	3	pCR	3	pT0N0	0	69	0	69	0	69	WT, WT	Conc	WT	WT	0	0	4	0	1.2	2.7	2.7	0.5	2	2.7	0.15	0	2.5	9	0	0.1	0
BLCA_Nac_28	p1712_28.CEL	70-75	Male	induktion	cT3bN2M0	G3	0	0	0	1	0	UroA	Uro	LumP	MVAC	4	pCR	5	pT0N0	0	99	0	99	0	99	WT, WT	Conc	WT	WT	0	1	4	1.5	1.95	2.7	0.25	1	1	2.25	0.1	0.05	0	7.5	0	0.2	0
BLCA_Nac_29	p1712_29.CEL	50-55	Male	neoadjuvant	cT3N0M0	G3	1	0	1	1	0	UroA	GU	LumP	GemCis	3	no pR	0	pT2N0	0	58	0	58	0	58	WT, WT	Conc	WT	WT	0	0	0.5	1	0.1	2.7	2.4	0	1.5	2.55	1.95	0.15	3	9	0	0	0
BLCA_Nac_31	p1712_31.CEL	60-65	Female	neoadjuvant	cT2N0M0	G3	0	0	0	1	0	UroC	Uro	LumP	MVAC	5	no pR	0	pT0N3	0	34	0	34	1	34	OE, OE	Conc	ALT	ALT	0	0	0.5	0.5	1.85	2.7	2.7	3	3	2.7	0.45	0.15	1.7	9	0	0	0
BLCA_Nac_32	p1712_32.CEL	50-55	Male	neoadjuvant	cT3N0M0	G3	0	0	0	1	0	UroA	Uro	LumP	GemCis	3	pPR	3	pTISN0	0	93	0	93	0	93	WT, WT	Conc	WT	WT	0	1	1	0	2.4	2.7	2.7	1.65	2	2.7	0.6	0	0	9	0	0	0
BLCA_Nac_33	p1712_33.CEL	70-75	Male	neoadjuvant	cT2N0M0	G3	0	0	0	1	0	UroA	NE-like	LumP	GemCis	3	pCR	3	pT0N0	1	12	1	17	1	17	WT, WT	Conc	WT	ALT	1	1	0	0.5	0.1	0.45	2.7	0	0	0.45	0.15	0	0	3	0	0	2
BLCA_Nac_34	p1712_34.CEL	60-65	Male	neoadjuvant	cT3N0M0	G3	0	0	0	1	0	UroB	Uro	LumP	GemCis	3	pCR	4	pT0N0	0	65	0	65	0	65	WT, WT	Conc	WT	WT	0	1	0	0	1.8	2.7	2.7	2.5	1.5	2.1	0	0.15	0	9	0	0	0
BLCA_Nac_37	p1712_37.CEL	60-65	Male	neoadjuvant	cT3N0M0	G3	0	0	0	0	0	UroC	GU	LumNS	MVAC	4	no pR	1	pT2bN0	0	116	0	116	0	116	WT, N/A	Single	WT	ALT	1	1	0	0	0	2.7	0.95	0	0	0.4	0	0	0	1.5	0	0	0
BLCA_Nac_38	p1712_38.CEL	65-70	Male	neoadjuvant	cT2N0M0	G3	0	1	0	0	1	UroC	Uro	LumP	GemCis	3	no pR	0	pT2N1	0	96	0	96	0	96	OE, OE	Conc	ALT	ALT	0	0	1.5	0.5	0.1	2.7	2.55	1	2	2.7	0	0	1.5	9	0	0	0
BLCA_Nac_40	p1712_40.CEL	65-70	Male	induktion	cT3N1M0	G3	1	0	1	1	0	GU	GU	LumU	GemCis	3	no pR	0	pTISN2	1	40	1	52	1	52	WT, WT	Conc	WT	ALT	1	0	0.5	0.5	0	2.55	1.75	0	0.5	1.8	0.45	0.15	3	0	0.5	0	0
BLCA_Nac_41	p1712_41.CEL	65-70	Male	neoadjuvant	cT3N0M0	N/A	0	0	0	1	0	NE-like	NE-like	NE_like	GemCis	3	no pR	0	pT4N1	1	3	1	14	1	14	OE, OE	Conc	ALT	ALT	1	0	2	1	0	1.2	2.7	0	1	0.4	0	0	3	0	3	0	0
BLCA_Nac_42	p1712_42.CEL	70-75	Female	neoadjuvant	cT3bN0M0	G3	0	0	1	0	0	NE-like	NE-like	NE_like	GemCis	3	no pR	0	pT4aN0	1	8	1	16	1	16	CA, WT	Disc	N/A	N/A	0	0	1.5	0.5	0	1.55	2.1	0	0.5	0	0	0	3	7.5	3	0	0
BLCA_Nac_43	p1712_43.CEL	65-70	Female	neoadjuvant	cT2N0M0	G3	0	0	1	0	0	Ba/Sq	Uro	BASQ	GemCis	3	pPR	2	pTISN0	0	79	0	79	0	79	WT, WT	Conc	WT	WT	0	1	1	0	1.05	2.7	2.25	1.5	2	0.3	0.3	2.25	0	8.5	0	0.05	0
BLCA_Nac_44	p1712_44.CEL	70-75	Male	neoadjuvant	cT2N0M0	G3	0	0	1	0	0	GU	GU	LumU	MVAC	4	pCR	3	pT0N0	0	86	0	86	0	86	OE, OE	Conc	ALT	ALT	1	0	2	1	0.05	2.7	2.7	0	0	2.1	0	0	3	0	0	0.1	0
BLCA_Nac_45	p1712_45.CEL	70-75	Male	neoadjuvant	cT4aN0M0	G3	0	1	0	1	1	Ba/Sq	Ba/Sq	BASQ	GemCis	3	no pR	0	pT4aN0	1	3	1	5	1	5	WT, WT	Conc	WT	WT	0	1	1	2.5	0.1	2.7	0.65	0	0.5	0	2.1	2.7	0	9	0	0	0
BLCA_Nac_46	p1712_46.CEL	65-70	Male	neoadjuvant	cT3bN0M0	G3	0	0	0	0	0	Ba/Sq	Uro	BASQ	GemCis	3	no pR	0	pT3N0	1	8	1	12	1	12	WT, WT	Conc	WT	WT	0	1	2.5	1	2.55	2.7	2.25	1.5	2.5	1.5	0.3	2.25	0.3	9	0	0	0
BLCA_Nac_47	p1712_47.CEL	65-70	Male	neoadjuvant	cT3N0M0	G3	0	1	1	1	1	Ba/Sq	Ba/Sq	BASQ	GemCis	3	no pR	0	pT4bN0	1	84	1	94	1	94	WT, WT	Conc	WT	WT	0	1	3.5	1.5	0.1	2	1.5	0	0	1.1	0.15	2.7	0	9	0	1.55	0
BLCA_Nac_48	p1712_48.CEL	55-60	Female	neoadjuvant	cT2N0M0	G3	0	1	1	1	1	NE-like	GU	StromaRich	GemCis	3	no pR	0	pT2bN0	0	122	0	122	0	122	CA, CA	Conc	ALT	ALT	0	0	2.5	0.5	0	2.7	2.7	0	0	0	0	0.15	3	9	0	0.1	0
BLCA_Nac_50	p1712_50.CEL	60-65	Male	neoadjuvant	cT3N0M0	G3	1	0	0	1	0	GU	GU	LumU	GemCis	3	no pR	1	pT2N0	0	72	0	72	0	72	WT, WT	Conc	WT	ALT	1	0	5	0.5	0	2.55	2.25	1	0.5	0.5	0.45	0	3	0	0	0	0
BLCA_Nac_51	p1712_51.CEL	45-50	Male	induktion	cT3N1M0	G3	1	0	0	1	0	UroC	Uro	LumNS	MVAC	3	no pR	0	pT2bN1	0	63	0	63	0	63	WT, WT	Conc	WT	WT	0	1	0	0	0.8	2.7	1.6	2	0.5	2.4	0	0	1	9	0	0.15	0
BLCA_Nac_52	p1712_52.CEL	65-70	Male	neoadjuvant	cT3bN0M0	N/A	1	0	0	0	0	NE-like	NE-like	NE_like	GemCis	2	no pR	0	pT3N2	1	5	1	8	1	8	OE, OE	Conc	ALT	ALT	1	0	0.5	0	0	1.2	2.7	0	0	0.3	0	0	3	0	3	0	0
BLCA_Nac_53	p1712_53.CEL	60-65	Female	neoadjuvant	cT2N0M0	G3	0	0	0	1	0	Ba/Sq	Ba/Sq	BASQ	MVAC	3	pCR	3	pT0N0	0	62	0	62	0	62	OE, WT	Disc	N/A	ALT	1	0	1	0	0.5	1.8	2.1	0	0	0.3	2.7	2.7	3	0	0	2.4	1
BLCA_Nac_54	p1712_54.CEL	55-60	Female	neoadjuvant	cT3N0M0	G3	0	0	0	0	0	UroA	Uro	LumP	GemCis	3	pPR	2	pT1N0	0	129	0	129	0	129	WT, WT	Conc	WT	WT	0	0	0	0.5	0.85	2.7	1.6	0.5	0.5	2.4	0.75	0.9	2	9	0	0	0
BLCA_Nac_55	p1712_55.CEL	65-70	Female	neoadjuvant	cT3N0M0	G3	0	1	0	1	0	GU	Uro	BASQ	GemCis	2	no pR	0	pT3N0	1	17	0	30	1	30	WT, WT	Conc	WT	WT	0	1	3.5	0.5	0.6	1.2	2.7	0	0	0.25	0.05	0	0	8	0	0.3	0.5
BLCA_Nac_57	p1712_57.CEL	65-70	Male	neoadjuvant	cT2N0M0	G3	0	0	1	0	0	UroC	GU	LumP	MVAC	4	pPR	2	pTCisN0	0	81	0	81	0	81	WT, WT	Conc	WT	WT	0	0	1	0	0.25	2.7	2.7	0.7	2	2.4	0	0.15	2.5	8.5	0	0.05	0
BLCA_Nac_58	p1712_58.CEL	35-40	Male	neoadjuvant	cT2bN0M0	G3	0	0	0	1	0	Ba/Sq	GU	BASQ	GemCis	3	no pR	0	pT3aN0	0	124	0	124	0	124	OE, OE	Conc	ALT	ALT	1	0	1	0	0.35	2.7	0.4	1	0	2	0	0.65	3	0	0	0.1	0
BLCA_Nac_59	p1712_59.CEL	70-75	Male	neoadjuvant	cT3N0M0	G3	1	0	0	1	0	GU	Uro	LumU	GemCis	3	no pR	0	pT4N0	0	55	0	55	0	55	N/A, CA	Single	ALT	ALT	0	1	1	1	0	2.7	0.9	0	1	1.6	0	0	0	9	0	0.5	0
BLCA_Nac_60	p1712_60.CEL	60-65	Male	neoadjuvant	cT3bN0M0	G3	1	0	0	0	0	GU	GU	StromaRich	GemCis	3	pCR	4	pT0N0	0	99	0	99	1	99	WT, WT	Conc	WT	ALT	1	0	0	1	0	2.7	2.4	0	1	2.25	0	0	2	4.5	0	0.1	0
BLCA_Nac_62	p1712_62.CEL	70-75	Male	neoadjuvant	cT2N0M0	G3	0	0	0	0	0	UroB	Uro	LumP	MVAC	3	no pR	0	pT2aN0	0	72	0	72	0	72	N/AWT	Single	WT	WT	0	1	0	0	1.35	2.7	1	2	2	1.45	0.15	2.7	0.6	9	0	0	0.5
BLCA_Nac_76	p1712_76.CEL	70-75	Male	induktion	cT4bN2M0	G3	0	0	0	0	0	GU	Uro	StromaRich	MVAC	4	pPR	4	pTCisNx	1	42	1	53	1	53	WT, WT	Conc	WT	WT	0	1	1.5	2.5	1.15	2.7	2.7	0	1.5	2.25	0	0.15	0	9	0	0	0
BLCA_Nac_79	p1712_79.CEL	65-70	Female	neoadjuvant	cT2N0M0	G3	0	0	0	1	0	GU	Uro	LumP	GemCis	3	pCR	3	pT0N0	0	88	0	88	0	88	OE, WT	Disc	N/A	N/A	0	1	1	0	2.7	1.35	1.35	1.5	3	2.7	0	0	1	9	0	0	1
BLCA_Nac_80	p1712_80.CEL	70-75	Male	neoadjuvant	cT3N0M0	G3	1	1	0	0	0	Ba/Sq	GU	BASQ	GemCis	3	no pR	1	pT2N0	1	23	0	91	0	91	WT, WT	Conc	WT	WT	0	0	2.5	0	0.4	2.7	1.1	0	0	1.6	0.2	2.7	3	8.5	0.5	2.7	0
BLCA_Nac_82	p1712_82.CEL	50-55	Male	neoadjuvant	cT3N0M0	G3	0	0	1	0	0	UroC	Uro	StromaRich	GemCis	3	no pR	0	pT4bN0	0	102	0	102	0	102	WT, WT	Conc	WT	WT	0	1	0.5	0.5	0.5	2.7	0.15	1.5	1	2.7	0	0	0	9	0	0.1	0
BLCA_Nac_85	p1712_85.CEL	65-70	Female	neoadjuvant	cT3N0M0	G3	1	0	1	1	0	UroC	Uro	LumP	GemCis	3	pCR	4	pT0N0	1	21	0	79	0	79	WT, WT	Conc	WT	WT	0	0	2.5	0	1.35	2.7	2.7	2	3	2.7	0	0.15	2.5	9	0	0	0
BLCA_Nac_86	p1712_86.CEL	65-70	Male	neoadjuvant	cT3N0M0	G3	0	0	0	0	0	UroA	Uro	LumP	GemCis	3	pCR	4	pT0N0	0	52	0	52	0	52	WT, WT	Conc	WT	WT	0	0	0	0	0.9	2.7	2.4	2	2.5	2.7	1.2	0.45	2	9	0	0	0
BLCA_Nac_87	p1712_87.CEL	60-65	Male	neoadjuvant	cT2N0M0	G3	1	0	0	1	0	GU	GU	LumU	GemCis	3	pCR	3	pT0N0	0	59	0	59	0	59	CA, CA	Conc	ALT	ALT	0	0	0	0	0	2.25	2.7	0	1	2.7	0	0	3	9	0	0	0
BLCA_Nac_88	p1712_88.CEL	65-70	Male	induktion	cT4bN0M0	G3	1	0	0	0	0	GU	GU	LumU	GemCis	3	no pR	0	pT4N2	1	4	1	5	1	5	OE, OE	Conc	ALT	ALT	1	0	0	0	0	2.7	1.6	0	2	2.7	0	0	3	0	0	0.15	0
BLCA_Nac_89	p1712_89.CEL	65-70	Male	neoadjuvant	cT2N0M0	G3	0	0	0	0	1	NE-like	NE-like	NE_like	MVAC	6	no pR	0	pT0N2	0	58	0	58	0	58	WT, WT	Conc	WT	ALT	1	0	0	0	0	0.1	1.2	0	0	0	0	0	3	0	3	0	0
BLCA_Nac_90	p1712_90.CEL	65-70	Male	neoadjuvant	cT3N0M0	G3	0	1	0	0	1	Ba/Sq	Uro	StromaRich	MVAC	3	pPR	2	pT1N0	0	75	0	75	0	75	WT, WT	Conc	WT	WT	0	1	3	1.5	1	2.7	1.25	1	2	0.05	0.3	2.7	0	9	0	0	0
BLCA_Nac_91	p1712_91.CEL	55-60	Female	neoadjuvant	cT2N0M0	G3	0	0	0	1	0	GU	Ba/Sq	StromaRich	MVAC	3	pCR	3	pT0N0	0	81	0	81	0	81	WT, WT	Conc	WT	WT	0	0	2.5	0.5	0	2.7	1.35	0	0	0	2.1	0	3	9	0	2.7	0.5
BLCA_Nac_92	p1712_92.CEL	70-75	Male	neoadjuvant	cT3N0M0	G3	1	0	0	1	0	UroC	GU	LumU	GemCis	3	pCR	4	pT0N0	0	62	0	62	0	62	OE, WT	Disc	N/A	N/A	0	0	1	0	0	2.55	2.7	1	2	2.7	0	0	3	9	0	0	0
BLCA_Nac_93	p1712_93.CEL	65-70	Male	neoadjuvant	cT2N0M0	G3	0	0	1	0	0	Ba/Sq	GU	BASQ	MVAC	3	pPR	1	pT1N0	0	61	0	61	0	61	OE, OE	Conc	ALT	ALT	1	0	3	0	0	2.7	2.1	0	1	1.35	1.35	1.35	3	0	0	0.35	0
BLCA_Nac_94	p1712_94.CEL	65-70	Male	neoadjuvant	cT2N0M0	G3	0	0	0	1	0	UroC	Uro	LumU	MVAC	4	no pR	0	pT0N1	0	71	0	71	0	71	WT, N/A	Single	WT	WT	0	0	1	0	0	2.7	1.8	2	2.5	2.7	0.15	0.15	1.5	9	0	0.15	0
BLCA_Nac_95	p1712_95.CEL	55-60	Male	neoadjuvant	cT2N0M0	G3	1	0	0	0	0	GU	GU	LumU	MVAC	3	pCR	3	pT0N0	0	70	0	70	0	70	OE, N/A	Single	ALT	ALT	1	0	N/A	N/A	0	2.7	2.15	0	1	1.35	0	0	3	0	0	0.05	1
BLCA_Nac_96	p1712_96.CEL	65-70	Female	induktion	cT4bN1M0	G3	1	0	0	0	0	GU	GU	LumU	GemCis	3	no pR	0	pT4N2	1	18	1	27	1	27	N/A, WT	Single	WT	ALT	1	0	N/A	N/A	0	2.7	2.25	0.5	1.5	0.7	0	0	3	0	0	0	0
BLCA_Nac_97	p1712_97.CEL	65-70	Male	neoadjuvant	cT3N0M0	G3	0	0	1	1	0	UroB	GU	LumP	GemCis	3	pPR	3	pTISN0	1	70	1	84	1	84	OE, OE	Conc	ALT	ALT	1	0	3	1	0.1	2.7	2.7	0	0.5	1.3	0	0	3	0	0	0	0
BLCA_Nac_98	p1712_98.CEL	65-70	Male	neoadjuvant	cT3N0M0	G3	0	1	0	1	0	Ba/Sq	Ba/Sq	BASQ	GemCis	3	no pR	0	pT4N0	1	8	1	8	1	8	WT, WT	Conc	WT	WT	0	1	3	0.5	0.65	2.7	2.7	0	1.5	1.2	2.25	1.95	0	9	0	0.4	0.5
BLCA_Nac_100	p1712_100.CEL	50-55	Male	neoadjuvant	cT3bN0M0	G3	0	1	1	1	0	UroC	Uro	LumNS	GemCis	3	no pR	0	pT3N0	0	87	0	87	0	87	OE, OE	Conc	ALT	ALT	0	1	1	0.5	0	2.7	1.8	1	2	2.7	0.3	0.75	0	9	0	0.85	0.5
BLCA_Nac_101	p1712_101.CEL	65-70	Male	neoadjuvant	cT2N0M0	G2	0	0	0	0	0	UroB	Uro	LumP	GemCis	3	pCR	3	pT0N0	0	74	0	74	0	74	WT, WT	Conc	WT	WT	0	1	4	1	2.25	2.7	2.7	3	2	2.7	0	1.5	0	9	0	0	0
BLCA_Nac_102	p1712_102.CEL	70-75	Male	neoadjuvant	cT2N0M0	G3	0	0	0	1	0	Ba/Sq	Uro	BASQ	MVAC	4	no pR	1	pT2N0	0	61	0	61	0	61	WT, WT	Conc	WT	WT	0	1	1	3	0.3	2.7	2.1	0	0.5	2.1	0	0	0	9	0	0.05	0.5
BLCA_Nac_103	p1712_103.CEL	70-75	Male	neoadjuvant	cT3N0M0	G3	0	0	0	0	0	Ba/Sq	Ba/Sq	BASQ	GemCis	3	no pR	0	pT4N0	1	5	1	6	1	6	WT, WT	Conc	WT	WT	0	1	2	1	1.5	1.5	0.7	0	0	1.4	2.7	2.7	0	9	0	1	1
BLCA_Nac_104	p1712_104.CEL	60-65	Female	induktion	cT2N2M0	G3	0	0	1	1	0	UroA	Uro	LumP	GemCis	6	pCR	4	pT0N0	0	128	0	128	0	128	OE, OE	Conc	ALT	ALT	0	0	0.5	1	0.1	2.7	1.95	2.5	1	1.3	0	0	2	9	0	0	0
BLCA_Nac_105	p1712_105.CEL	60-65	Male	neoadjuvant	cT2N0M0	G3	0	0	0	0	0	GU	Uro	LumU	GemCis	3	pCR	3	pT0N0	0	53	0	53	0	53	N/A	N/A	N/A	N/A	0	1	N/A	N/A	0	2.7	2.7	0	2	2.7	0	0	1	9	0	0.15	0
BLCA_Nac_108	p1712_108.CEL	60-65	Male	neoadjuvant	cT3N0M0	G3	1	0	1	1	0	GU	Uro	LumP	GemCis	3	no pR	1	pT2N0	1	12	1	22	1	22	WT, WT	Conc	WT	WT	0	1	1.5	0	0.8	2.7	2.7	0	1.5	1.8	0	0	0	9	0	0	0
BLCA_Nac_109	p1712_109.CEL	65-70	Male	neoadjuvant	cT3N0M0	G3	0	0	0	0	0	UroA	Uro	LumP	MVAC	3	pPR	2	pT1N0	1	26	1	27	1	27	WT, OE	Disc	N/A	N/A	0	1	2.5	0.5	1.1	2.7	2.7	3	2	2.55	0	0.55	0	9	0	0	0
BLCA_Nac_110	p1712_110.CEL	65-70	Male	neoadjuvant	cT2N0M0	G2	0	0	0	0	0	UroA	Uro	LumP	GemCis	3	no pR	0	pTaN1	1	8	1	23	1	23	WT, WT	Conc	WT	WT	0	1	0.5	0.5	0.8	2.7	1.95	2.25	1.5	2.55	0.15	0.6	0	8.5	0	0.2	0
BLCA_Nac_111	p1712_111.CEL	50-55	Male	neoadjuvant	cT3N0M0	G3	0	1	0	1	0	UroA	Uro	LumP	GemCis	3	no pR	0	pT2N0	1	36	1	56	1	56	WT, WT	Conc	WT	WT	0	0	1	0	1.2	2.7	2.25	2.5	1.5	2.25	1.5	0.3	2	9	0	0	0
BLCA_Nac_112	p1712_112re.CEL	60-65	Male	neoadjuvant	cT2N0M0	G3	1	0	0	1	0	Ba/Sq	GU	BASQ	GemCis	3	pCR	3	pT0N0	0	72	0	72	0	72	OE, OE	Conc	ALT	ALT	1	0	0	0	0.05	2.7	2.7	0.5	0.5	2.05	0	0.6	3	0	0	0	0
BLCA_Nac_113	p1712_113re.CEL	70-75	Female	neoadjuvant	cT2N0M0	G3	0	1	1	1	0	UroA	Uro	LumP	GemCis	3	pCR	3	pT0N0	0	55	0	55	0	55	WT, WT	Conc	WT	WT	0	0	2	0	2.7	2.7	2.7	2	3	2.7	0.3	0.15	1.5	9	0	0	0
BLCA_Nac_114	p1712_114re.CEL	65-70	Male	neoadjuvant	cT3bN0M0	G3	0	0	0	N/A	0	UroC	GU	LumU	GemCis	3	no pR	0	pT2N0	0	58	0	58	1	58	WT, WT	Conc	WT	WT	0	0	2.5	0.5	0.4	2.7	2.7	0	1.5	2.4	0.1	0.15	2.5	9	0	0.1	0
BLCA_Nac_115	p1712_115re.CEL	55-60	Male	neoadjuvant	cT2N0M0	G2	0	0	0	0	0	UroA	Uro	LumP	GemCis	3	no pR	0	pT2N0	0	64	0	64	0	64	WT, WT	Conc	WT	WT	0	1	1	0	2.7	2.7	1.2	0	2	2.4	0.15	0.15	1	8.5	0	0	0
BLCA_Nac_116	p1712_116re.CEL	65-70	Male	neoadjuvant	cT3N0M0	G2	0	0	0	1	1	Ba/Sq	Uro	BASQ	GemCis	3	no pR	0	pT3N0	1	15	1	32	1	32	WT, WT	Conc	WT	WT	0	1	1	0	0.65	2.55	1.35	2.5	2	1.1	1.05	2.7	0	9	0	0	0
BLCA_Nac_117	p1712_117.CEL	65-70	Male	neoadjuvant	cT2N0M0	G3	0	0	0	0	0	UroC	GU	LumP	GemCis	3	pCR	3	pT0N0	0	79	0	79	0	79	OE, OE	Conc	ALT	ALT	1	0	0.5	1	0	2.7	0.6	1	1	0.45	0	0	2	0	0	0	2
BLCA_Nac_118	p1712_118.CEL	70-75	Female	neoadjuvant	cT4aN0M0	G3	0	1	0	1	1	Ba/Sq	Uro	BASQ	GemCis	3	pCR	5	pT0N0	0	73	0	73	0	73	OE, N/A	Single	ALT	ALT	0	1	4	1	0.3	1.4	1.8	3	2	0.6	0.3	1.5	0	9	1	1.35	0
BLCA_Nac_119	p1712_119.CEL	70-75	Male	neoadjuvant	cT2N0M0	G3	1	0	1	1	1	GU	Uro	StromaRich	GemCis	3	pCR	3	pT0N0	0	59	0	59	0	59	OE, OE	Conc	ALT	ALT	0	1	1	0	0.7	2.7	2.7	0	2.5	2.7	0	1.35	0	9	0	0	0
BLCA_Nac_120	p1712_120.CEL	45-50	Male	neoadjuvant	cT4aN0M0	G3	0	0	0	1	1	UroC	Uro	LumP	GemCis	3	no pR	0	pT3N2	1	7	1	20	1	20	N/A, WT	Single	WT	WT	0	1	N/A	N/A	0.4	2.7	1.5	1	2.5	2.7	0	0.3	0	9	0	0	0
BLCA_Nac_121	p1712_121.CEL	60-65	Male	neoadjuvant	cT3N0M0	N/A	0	0	0	1	0	NE-like	NE-like	NE_like	GemCis	3	no pR	0	pT3N2	1	4	1	4	1	4	OE, OE	Conc	ALT	ALT	1	0	2	2	0	1.4	2.7	0	1	0	0	0	3	0	1.5	0.25	0
BLCA_Nac_122	p1712_122.CEL	65-70	Male	neoadjuvant	cT3N0M0	G3	0	0	0	1	1	NE-like	Mes-like	NE_like	GemCis	3	no pR	0	pT3N0	1	12	1	30	1	30	WT, WT	Conc	WT	ALT	1	0	0	0.5	0	0.05	0	0	1	0.1	0	0	3	0	2.5	2.7	3
BLCA_Nac_123	p1712_123.CEL	60-65	Male	neoadjuvant	cT4aN0M0	G3	0	1	0	1	0	UroC	Uro	LumNS	GemCis	3	no pR	0	pT4N0	1	22	1	61	1	61	WT, WT	Conc	WT	WT	0	0	2	0	0.2	2.7	2.7	1.5	2.5	2.7	0	0	2	9	0	0	0
BLCA_Nac_124	p1712_124.CEL	65-70	Female	neoadjuvant	cT3N0M0	G2	1	0	0	0	0	UroB	Uro	LumNS	GemCis	3	no pR	0	pT4N0	0	63	0	63	1	63	WT, WT	Conc	WT	WT	0	1	3	0	0.95	2.7	2.25	1	2.5	2.7	0	1.05	1	9	0	0	0
BLCA_Nac_125	p1712_125.CEL	65-70	Male	induktion	cT4bN0M0	G3	1	0	0	0	0	GU	GU	LumU	GemCis	4	no pR	2	pT2N0	1	5	1	8	1	8	WT, WT	Conc	WT	ALT	1	0	0	1.5	0.05	2.55	2.7	1	1	2	0	0	2.5	0	0	0	0
BLCA_Nac_126	p1712_126.CEL	65-70	Female	neoadjuvant	cT3N0M0	G3	0	0	1	1	0	UroC	Uro	LumP	GemCis	3	no pR	0	pTISN2	1	15	1	24	1	24	WT, WT	Conc	WT	WT	0	0	9	1	0.4	2.7	2.7	1.5	1.5	2.55	0.25	0	3	9	0	0	0
BLCA_Nac_127	p1712_127.CEL	65-70	Male	neoadjuvant	cT3N0M0	G3	0	0	0	1	0	Ba/Sq	GU	BASQ	GemCis	3	no pR	0	pT4N0	1	4	1	6	1	6	OE, OE	Conc	ALT	ALT	0	0	3	1	0.15	2.7	2.7	1.5	0	2.55	1.65	0.55	3	9	0	0	0
BLCA_Nac_128	p1712_128.CEL	45-50	Female	neoadjuvant	cT2N0M0	G3	0	1	0	0	0	UroC	Uro	LumNS	GemCis	2	pCR	3	pT0N0	0	61	0	61	0	61	OE, OE	Conc	ALT	ALT	0	0	4	0.5	0	2.7	2.7	2	2	2.7	0	0.15	3	9	0	0	0
BLCA_Nac_129	p1712_129.CEL	70-75	Male	neoadjuvant	cT3N0M0	G3	1	0	0	1	0	GU	GU	LumU	GemCis	3	pPR	2	pT1N0	0	73	0	73	0	73	OE, WT	Disc	N/A	ALT	1	0	0.5	0	0.05	2.7	1.4	0.5	3	2.7	0	0	3	0	0	0	0
BLCA_Nac_130	p1712_130.CEL	60-65	Female	neoadjuvant	cT2N0M0	G3	0	0	1	0	0	UroA	GU	LumP	GemCis	3	pCR	3	pT0N0	0	66	0	66	0	66	OE, N/A	Single	ALT	ALT	1	0	1	0	0	2.7	0.5	0	1	1.8	0	0	3	0	0	0.2	0
BLCA_Nac_131	p1712_131.CEL	75-80	Male	neoadjuvant	cT3N0M0	G3	1	0	1	0	0	GU	GU	StromaRich	GemCis	3	pCR	4	pT0N0	0	60	0	60	0	60	N/A, WT	Single	WT	ALT	1	0	8	1	0	2.55	0.8	0	0.5	1.6	0	0	2.5	0	0	0.2	0.5
BLCA_Nac_138	p1712_138.CEL	55-60	Female	neoadjuvant	cT2N0M0	G3	1	0	1	0	0	UroA	Uro	LumP	MVAC	3	no pR	0	pT2N0	1	25	1	45	1	45	WT, WT	Conc	WT	WT	0	1	0	0	2.25	2.7	2.7	2	2	2.7	0.05	0.45	0	9	0	0	0
BLCA_Nac_139	p1712_139.CEL	70-75	Male	neoadjuvant	cT3N0M0	G3	1	0	0	1	0	GU	Uro	LumNS	GemCis	3	no pR	0	pT2N0	0	71	0	71	0	71	WT, OE	Disc	N/A	N/A	0	1	5	0.5	0.15	2.7	2.4	1.5	1.5	2.7	0.6	0	0	9	0	0	0
BLCA_Nac_140	p1712_140.CEL	60-65	Male	neoadjuvant	cT2N0M0	G3	0	0	0	0	0	GU	GU	LumU	MVAC	3	pCR	3	pT0N0	0	72	0	72	0	72	OE, OE	Conc	ALT	ALT	1	0	0.5	0	0.05	2.4	2.7	0	2	1.5	0	0.45	3	0	0	0	0.5
BLCA_Nac_141	p1712_141.CEL	70-75	Female	neoadjuvant	cT2N0M0	G3	0	0	0	0	0	GU	GU	LumU	GemCis	3	pCR	3	pT0N0	0	89	0	89	0	89	WT, WT	Conc	WT	ALT	1	0	0	0.5	0	2.7	2.7	0	2	1.5	0.3	0	3	0	0	0	0
BLCA_Nac_142	p1712_142.CEL	65-70	Male	neoadjuvant	cT2N0M0	G3	0	0	0	0	0	GU	GU	LumP	GemCis	3	no pR	0	pT2N0	0	70	0	70	0	70	N/A	N/A	N/A	ALT	1	0	N/A	N/A	0	2.7	2.7	1.5	3	2.7	0	0.1	3	0	0	0	1
BLCA_Nac_143	p1712_143.CEL	70-75	Male	neoadjuvant	cT3N0M0	G3	1	0	0	1	0	Ba/Sq	Ba/Sq	BASQ	GemCis	3	no pR	1	pT2N0	1	20	1	28	1	28	WT, WT	Conc	WT	ALT	1	0	2	0.5	0.35	2.7	2.7	2	0	0.5	2.1	1.35	3	0	0	0	0
BLCA_Nac_144	p1712_144.CEL	60-65	Male	induktion	cT2N1M0	G3	1	0	0	1	0	GU	GU	StromaRich	MVAC	5	pCR	4	pT0N0	1	11	1	11	1	11	WT, WT	Conc	WT	ALT	1	0	0	0	0	2.15	0.95	0	2.5	2.15	0	0	3	0	0	0	0
BLCA_Nac_145	p1712_145.CEL	70-75	Male	neoadjuvant	cT4aN0M0	G3	1	1	0	0	0	Ba/Sq	Uro	BASQ	Other	3	no pR	0	pT3N2	1	11	1	13	1	13	WT, WT	Conc	WT	WT	0	1	3.5	0.5	0.15	2.7	0	1	2	0.35	0.15	0.65	1	9	0	0.4	0.5
BLCA_Nac_146	p1712_146.CEL	60-65	Male	neoadjuvant	cT2N0M0	G3	0	0	0	0	0	GU	GU	LumNS	GemCis	3	no pR	0	pT3N1	0	71	0	71	0	71	CA, WT	Disc	N/A	N/A	0	0	0	0	0	1.75	1.95	0	0.5	1.2	0	0	2.5	5.5	0	0	0
BLCA_Nac_147	p1712_147.CEL	65-70	Male	neoadjuvant	cT2N0M0	G3	0	0	0	0	0	UroB	Uro	StromaRich	GemCis	3	no pR	0	pT2N0	1	62	1	68	1	68	WT, WT	Conc	WT	WT	0	1	1	1	1.2	2.7	2.7	1	2.5	2.7	0	1.35	0	9	0	0.4	0.5
BLCA_Nac_148	p1712_148.CEL	60-65	Male	neoadjuvant	cT3N0M0	G3	0	0	0	1	0	GU	Uro	LumNS	GemCis	3	pCR	4	pT0N0	0	78	0	78	0	78	OE, OE	Conc	ALT	ALT	0	0	0	0	0	2.4	2.7	3	0	2.7	0	0	2.5	9	0	0	1
BLCA_Nac_149	p1712_149.CEL	60-65	Female	neoadjuvant	cT3N0M0	G3	0	0	1	1	1	Mes-like	Ba/Sq	BASQ	GemCis	3	no pR	0	pT3N0	1	7	1	17	1	17	N/A	N/A	N/A	ALT	1	0	N/A	N/A	0	0.8	0.3	0	0	0.3	1.95	1.95	3	0	0	2.7	1
BLCA_Nac_150	p1712_150.CEL	50-55	Female	neoadjuvant	cT2N0M0	G3	0	0	0	1	1	Mes-like	Mes-like	StromaRich	MVAC	3	no pR	0	pT3bN0	0	61	0	61	0	61	WT, N/A	Single	WT	WT	0	1	0	0	0.25	0	0	0	N/A	0	0	0	0	9	0	2.7	1.5
BLCA_Nac_201	p1811_201.CEL	70-75	Female	induktion	cT3N1M0	G3	1	1	0	1	0	UroB	Ba/Sq	BASQ	MVAC	6	no pR	0	pT2bN3	1	1	1	1	1	1	N/AWT	Single	WT	WT	0	1	2	0	1.25	2.7	1.05	2.5	0	1	2.25	2.55	0	9	0	0.75	0
BLCA_Nac_206	p1811_206.CEL	70-75	Male	neoadjuvant	cT2N0M0	G3	0	0	0	0	0	GU	GU	LumU	MVAC	3	no pR	0	pT3aN0	1	9	1	16	1	16	WT, WT	Conc	WT	ALT	1	0	3	1.5	0.05	2.7	2.7	0	1	2.7	0	0	3	0	0	0	0
BLCA_Nac_269	p1811_269.CEL	65-70	Male	neoadjuvant	cT3bN0M0	G3	0	0	1	1	0	UroB	GU	StromaRich	Other	3	no pR	0	pT3bN2	1	8	1	12	1	12	N/A, OE	Single	ALT	ALT	1	1	3.5	0.5	0.15	2.7	2.55	0.5	0	0	0	0.15	1	0	0	0.05	0
BLCA_Nac_288	p1811_288.CEL	65-70	Male	induktion	cT3N3M0	G3	1	0	0	1	0	UroC	Uro	LumNS	MVAC	4	pCR	5	pT0N0	1	3	1	7	1	7	WT, WT	Conc	WT	WT	0	0	8.5	1	0.15	2.7	2.7	2.5	1	1.2	2.1	0	1.5	8.5	0	0	0
